# Distinct neuronal, proliferative, and secretory pathways are perturbed in cancer survivors with depressive symptoms

**DOI:** 10.64898/2026.06.16.26355016

**Authors:** Julia Trudeau, Nidhi Thati, Ding Quan Ng, Esther Chavez-Iglesias, Adam B. Olshen, Anand Dhruva, Jason W. Chan, Raymond J. Chan, Alexandre Chan, Kord M. Kober

## Abstract

**Introduction:** Depression is highly prevalent among cancer survivors and may be biologically distinct, although clinical studies investigating these mechanisms remain limited. Thus, the aims of this study were to (1) identify perturbed biological pathways associated with depressive symptom severity in cancer survivors, and (2) investigate whether these pathways are common or distinct to those perturbed in an age-matched non-cancer cohort.

**Methods:** We analyzed cross-sectional self-reported and transcriptomic data from the Multi-Ethnic Study of Atherosclerosis (PHD #39341). Cancer survivors and an age-matched non-cancer cohort (target ratio 1:2) were identified. The 20-item Center for Epidemiologic Studies Depression Scale (CES-D) was used to split participants into low (CES-D<16) and high (≥16) depressive symptom groups. Analyses were conducted separately for survivor and non-cancer cohorts. Differential gene expression between depressive symptom groups was evaluated with adjustments for covariates significantly associated with depression (survivor cohort: BMI; non-cancer cohort: marital status), with pathway impact analysis identifying perturbed pathways (FDR < 0.025).

**Results:** Ninety-three cancer survivors (11.8% with high depressive symptoms) and 176 non-cancer participants (9.7% with high depressive symptoms) were included. Sixty-eight and 72 perturbed pathways were associated with depression among survivor and non-cancer cohorts, respectively. Twenty-one of these pathways were perturbed uniquely among cancer survivors, which were related to neurodegeneration, reward circuitry, proliferation, and secretion. Inflammatory pathways were consistently perturbed across both cohorts.

**Conclusions:** Distinct biological mechanisms related to neurodegeneration, reward circuitry, autonomic secretion, and proliferative signaling may underlie depression in cancer survivors. Inflammation was implicated as a shared mechanism of depression across cancer and non-cancer populations. This study identifies potential therapeutic targets and highlights the need for precision medicine in treating depression among cancer survivors.
