## Supplemental File 1 for "Distinct neuronal, proliferative, and secretory pathways are perturbed in cancer survivors with depressive symptoms"

### Sheet: Sheet1
	pathNames	totalPertNorm	pPert	pPert.fdr
path:hsa04010	MAPK signaling pathway	6.66335	0.00049975	0.00565102
path:hsa04060	Cytokine-cytokine receptor interaction	14.7454	0.00049975	0.00565102
path:hsa04062	Chemokine signaling pathway	13.7455	0.00049975	0.00565102
path:hsa04080	Neuroactive ligand-receptor interaction	12.5618	0.00049975	0.00565102
path:hsa05020	Prion diseases	17.8826	0.00049975	0.00565102
path:hsa05132	Salmonella infection	8.91696	0.00049975	0.00565102
path:hsa05134	Legionellosis	8.2822	0.00049975	0.00565102
path:hsa05144	Malaria	8.29493	0.00049975	0.00565102
path:hsa05146	Amoebiasis	12.3561	0.00049975	0.00565102
path:hsa05166	HTLV-I infection	8.87291	0.00049975	0.00565102
path:hsa05202	Transcriptional misregulation in cancer	7.66949	0.00049975	0.00565102
path:hsa05322	Systemic lupus erythematosus	12.1105	0.00049975	0.00565102
path:hsa05323	Rheumatoid arthritis	8.83933	0.00049975	0.00565102
path:hsa04114	Oocyte meiosis	7.33947	0.0009995	0.00734633
path:hsa04512	ECM-receptor interaction	11.3464	0.0009995	0.00734633
path:hsa04810	Regulation of actin cytoskeleton	6.61839	0.0009995	0.00734633
path:hsa05133	Pertussis	8.11367	0.0009995	0.00734633
path:hsa05142	Chagas disease (American trypanosomiasis)	7.43451	0.0009995	0.00734633
path:hsa05150	Staphylococcus aureus infection	9.67055	0.0009995	0.00734633
path:hsa05203	Viral carcinogenesis	4.29416	0.0009995	0.00734633
path:hsa04970	Salivary secretion	6.64726	0.00149925	0.00958217
path:hsa05100	Bacterial invasion of epithelial cells	7.02178	0.00149925	0.00958217
path:hsa05412	Arrhythmogenic right ventricular cardiomyopathy (ARVC)	6.11554	0.00149925	0.00958217
path:hsa04020	Calcium signaling pathway	4.81264	0.001999	0.0104948
path:hsa04620	Toll-like receptor signaling pathway	5.06085	0.001999	0.0104948
path:hsa05152	Tuberculosis	5.44379	0.001999	0.0104948
path:hsa05161	Hepatitis B	5.16351	0.001999	0.0104948
path:hsa05200	Pathways in cancer	5.54196	0.001999	0.0104948
path:hsa04145	Phagosome	3.86645	0.00249875	0.0108034
path:hsa04360	Axon guidance	7.67809	0.00249875	0.0108034
path:hsa04510	Focal adhesion	6.14844	0.00249875	0.0108034
path:hsa04610	Complement and coagulation cascades	7.69826	0.00249875	0.0108034
path:hsa04612	Antigen processing and presentation	4.99204	0.00249875	0.0108034
path:hsa05140	Leishmaniasis	4.39557	0.00249875	0.0108034
path:hsa04621	NOD-like receptor signaling pathway	5.55216	0.0029985	0.011913
path:hsa05410	Hypertrophic cardiomyopathy (HCM)	5.21441	0.0029985	0.011913
path:hsa05414	Dilated cardiomyopathy	5.82436	0.0029985	0.011913
path:hsa04144	Endocytosis	3.33835	0.00349825	0.0125425
path:hsa04971	Gastric acid secretion	4.8051	0.00349825	0.0125425
path:hsa05016	Huntington's disease	3.97732	0.00349825	0.0125425
path:hsa05031	Amphetamine addiction	6.01586	0.00349825	0.0125425
path:hsa04151	PI3K-Akt signaling pathway	4.56403	0.003998	0.0136676
path:hsa05034	Alcoholism	5.66535	0.003998	0.0136676
path:hsa04064	NF-kappa B signaling pathway	4.50215	0.00449775	0.0143732
path:hsa04380	Osteoclast differentiation	4.07607	0.00449775	0.0143732
path:hsa04914	Progesterone-mediated oocyte maturation	4.6022	0.00449775	0.0143732
path:hsa04666	Fc gamma R-mediated phagocytosis	3.36787	0.0049975	0.0146927
path:hsa04721	Synaptic vesicle cycle	4.1288	0.0049975	0.0146927
path:hsa04740	Olfactory transduction	4.86784	0.0049975	0.0146927
path:hsa05120	Epithelial cell signaling in Helicobacter pylori infection	4.28293	0.0049975	0.0146927
path:hsa04390	Hippo signaling pathway	4.65257	0.00549725	0.015845
path:hsa05014	Amyotrophic lateral sclerosis (ALS)	4.25441	0.005997	0.0166332
path:hsa05164	Influenza A	3.6031	0.005997	0.0166332
path:hsa05143	African trypanosomiasis	5.06456	0.00649675	0.017364
path:hsa05214	Glioma	4.23489	0.00649675	0.017364
path:hsa03320	PPAR signaling pathway	3.26487	0.0069965	0.0177325
path:hsa04940	Type I diabetes mellitus	4.1702	0.0069965	0.0177325
path:hsa05010	Alzheimer's disease	3.88807	0.0069965	0.0177325
path:hsa05416	Viral myocarditis	3.60066	0.007996	0.0199222
path:hsa04713	Circadian entrainment	4.14384	0.00849575	0.0208146
path:hsa04744	Phototransduction	3.82431	0.0089955	0.021328
path:hsa05030	Cocaine addiction	3.77344	0.0089955	0.021328
path:hsa04723	Retrograde endocannabinoid signaling	3.14362	0.0109945	0.0244878
path:hsa04728	Dopaminergic synapse	3.36415	0.0104948	0.0244878
path:hsa05210	Colorectal cancer	3.33387	0.0109945	0.0244878
path:hsa05330	Allograft rejection	3.37352	0.0109945	0.0244878
path:hsa04012	ErbB signaling pathway	3.40174	0.0114943	0.0248479
path:hsa04972	Pancreatic secretion	2.84786	0.0114943	0.0248479
path:hsa05332	Graft-versus-host disease	3.49928	0.011994	0.0255524
path:hsa05222	Small cell lung cancer	3.15607	0.0124938	0.0262369
path:hsa04270	Vascular smooth muscle contraction	3.01006	0.0134933	0.0279367
path:hsa05310	Asthma	2.84625	0.013993	0.028569
path:hsa04720	Long-term potentiation	3.17104	0.015992	0.0322031
path:hsa04320	Dorso-ventral axis formation	2.74812	0.0164918	0.0327606
path:hsa04722	Neurotrophin signaling pathway	2.85036	0.0174913	0.0342829
path:hsa04210	Apoptosis	2.87182	0.017991	0.0347984
path:hsa04310	Wnt signaling pathway	2.76466	0.0189905	0.0362546
path:hsa04150	mTOR signaling pathway	2.74362	0.0204898	0.0381265
path:hsa05162	Measles	2.58417	0.0204898	0.0381265
path:hsa04350	TGF-beta signaling pathway	2.65562	0.021989	0.039906
path:hsa05212	Pancreatic cancer	2.82058	0.021989	0.039906
path:hsa04672	Intestinal immune network for IgA production	2.40641	0.0224888	0.0403152
path:hsa05130	Pathogenic Escherichia coli infection	2.52108	0.0234883	0.0414851
path:hsa05211	Renal cell carcinoma	2.39781	0.023988	0.0414851
path:hsa05223	Non-small cell lung cancer	2.35592	0.023988	0.0414851
path:hsa04122	Sulfur relay system	2.57715	0.0264868	0.0452739
path:hsa05320	Autoimmune thyroid disease	2.27739	0.0274863	0.0464423
path:hsa04724	Glutamatergic synapse	2.31167	0.0284858	0.0475842
path:hsa04066	HIF-1 signaling pathway	2.41618	0.0289855	0.0478749
path:hsa04920	Adipocytokine signaling pathway	2.36169	0.0314843	0.0508592
path:hsa05220	Chronic myeloid leukemia	2.21902	0.0314843	0.0508592
path:hsa04912	GnRH signaling pathway	2.27657	0.0334833	0.0535004
path:hsa05168	Herpes simplex infection	2.14626	0.033983	0.0537151
path:hsa04622	RIG-I-like receptor signaling pathway	2.12583	0.0344828	0.0539252
path:hsa04260	Cardiac muscle contraction	2.195	0.0369815	0.057224
path:hsa05145	Toxoplasmosis	1.99283	0.0424788	0.0650456
path:hsa04950	Maturity onset diabetes of the young	1.72285	0.0454773	0.0689191
path:hsa05218	Melanoma	1.79658	0.0474763	0.0712144
path:hsa05012	Parkinson's disease	1.90012	0.0534733	0.0793997
path:hsa04650	Natural killer cell mediated cytotoxicity	1.73096	0.0609695	0.0896252
path:hsa05215	Prostate cancer	1.61641	0.0649675	0.0945567
path:hsa04916	Melanogenesis	1.45924	0.0664668	0.0957903
path:hsa05160	Hepatitis C	1.56774	0.0829585	0.118397
path:hsa04530	Tight junction	1.58231	0.087956	0.121977
path:hsa04540	Gap junction	1.42436	0.087956	0.121977
path:hsa04670	Leukocyte transendothelial migration	1.45446	0.0869565	0.121977
path:hsa04340	Hedgehog signaling pathway	1.39161	0.10045	0.138001
path:hsa04623	Cytosolic DNA-sensing pathway	1.46845	0.104948	0.142845
path:hsa04110	Cell cycle	1.29195	0.109945	0.148274
path:hsa05169	Epstein-Barr virus infection	1.33189	0.123938	0.165626
path:hsa04662	B cell receptor signaling pathway	1.18665	0.16092	0.21311
path:hsa04910	Insulin signaling pathway	1.23661	0.17941	0.235476
path:hsa04660	T cell receptor signaling pathway	1.05043	0.194403	0.252896
path:hsa04976	Bile secretion	1.05791	0.211894	0.273232
path:hsa04630	Jak-STAT signaling pathway	1.07984	0.22089	0.282354
path:hsa05217	Basal cell carcinoma	0.931701	0.228386	0.28942
path:hsa04726	Serotonergic synapse	0.909287	0.252874	0.317713
path:hsa05131	Shigellosis	0.912581	0.275862	0.343659
path:hsa05032	Morphine addiction	0.889938	0.285357	0.3525
path:hsa04742	Taste transduction	0.78781	0.342829	0.419965
path:hsa04730	Long-term depression	-0.79191	0.350825	0.426208
path:hsa04727	GABAergic synapse	0.683861	0.427286	0.514845
path:hsa04973	Carbohydrate digestion and absorption	0.586669	0.48026	0.573969
path:hsa04930	Type II diabetes mellitus	0.577664	0.486757	0.577042
path:hsa03018	RNA degradation	-0.622343	0.498751	0.586531
path:hsa04978	Mineral absorption	0.585473	0.515242	0.601116
path:hsa04962	Vasopressin-regulated water reabsorption	-0.548217	0.548726	0.635139
path:hsa04140	Regulation of autophagy	0.491208	0.555722	0.638212
path:hsa04115	p53 signaling pathway	0.487577	0.561719	0.640099
path:hsa03015	mRNA surveillance pathway	-0.508321	0.584208	0.660604
path:hsa05213	Endometrial cancer	-0.443073	0.597701	0.670703
path:hsa04141	Protein processing in endoplasmic reticulum	-0.409595	0.627686	0.693758
path:hsa04370	VEGF signaling pathway	0.445153	0.625187	0.693758
path:hsa04725	Cholinergic synapse	0.424435	0.642679	0.705028
path:hsa04130	SNARE interactions in vesicular transport	-0.418905	0.652174	0.710145
path:hsa03008	Ribosome biogenesis in eukaryotes	-0.386258	0.669665	0.723829
path:hsa04961	Endocrine and other factor-regulated calcium reabsorption	-0.343544	0.713143	0.765198
path:hsa03460	Fanconi anemia pathway	0.323672	0.731134	0.773214
path:hsa04710	Circadian rhythm	0.304902	0.726137	0.773214
path:hsa05219	Bladder cancer	0.261711	0.748626	0.786057
path:hsa03013	RNA transport	0.281067	0.765617	0.798197
path:hsa04330	Notch signaling pathway	0.229054	0.787606	0.815339
path:hsa04664	Fc epsilon RI signaling pathway	-0.213421	0.798101	0.820425
path:hsa04960	Aldosterone-regulated sodium reabsorption	-0.18682	0.841079	0.858602
path:hsa05216	Thyroid cancer	-0.17344	0.853073	0.86484
path:hsa05110	Vibrio cholerae infection	0.169257	0.867566	0.873508
path:hsa05221	Acute myeloid leukemia	0.0806882	0.932034	0.932034
path:hsa04514	Cell adhesion molecules (CAMs)	NA	NA	NA
path:hsa04520	Adherens junction	NA	NA	NA
