## Supplemental File 2 for "Distinct neuronal, proliferative, and secretory pathways are perturbed in cancer survivors with depressive symptoms"

### Sheet: Sheet1
	pathNames	totalPertNorm	pPert	pPert.fdr
path:hsa04010	MAPK signaling pathway	8.82162	0.00049975	0.00222616
path:hsa04060	Cytokine-cytokine receptor interaction	20.1952	0.00049975	0.00222616
path:hsa04062	Chemokine signaling pathway	12.6972	0.00049975	0.00222616
path:hsa04064	NF-kappa B signaling pathway	9.61156	0.00049975	0.00222616
path:hsa04080	Neuroactive ligand-receptor interaction	9.9284	0.00049975	0.00222616
path:hsa04145	Phagosome	8.78492	0.00049975	0.00222616
path:hsa04151	PI3K-Akt signaling pathway	7.22023	0.00049975	0.00222616
path:hsa04360	Axon guidance	9.2648	0.00049975	0.00222616
path:hsa04380	Osteoclast differentiation	8.99135	0.00049975	0.00222616
path:hsa04612	Antigen processing and presentation	8.21238	0.00049975	0.00222616
path:hsa04621	NOD-like receptor signaling pathway	12.3029	0.00049975	0.00222616
path:hsa04940	Type I diabetes mellitus	7.62632	0.00049975	0.00222616
path:hsa05020	Prion diseases	17.3259	0.00049975	0.00222616
path:hsa05133	Pertussis	6.26359	0.00049975	0.00222616
path:hsa05134	Legionellosis	9.54578	0.00049975	0.00222616
path:hsa05142	Chagas disease (American trypanosomiasis)	11.3439	0.00049975	0.00222616
path:hsa05143	African trypanosomiasis	15.0626	0.00049975	0.00222616
path:hsa05144	Malaria	19.9028	0.00049975	0.00222616
path:hsa05146	Amoebiasis	10.0026	0.00049975	0.00222616
path:hsa05150	Staphylococcus aureus infection	9.40083	0.00049975	0.00222616
path:hsa05152	Tuberculosis	7.76985	0.00049975	0.00222616
path:hsa05161	Hepatitis B	24.3764	0.00049975	0.00222616
path:hsa05164	Influenza A	8.54749	0.00049975	0.00222616
path:hsa05166	HTLV-I infection	21.0539	0.00049975	0.00222616
path:hsa05200	Pathways in cancer	13.6455	0.00049975	0.00222616
path:hsa05202	Transcriptional misregulation in cancer	8.51612	0.00049975	0.00222616
path:hsa05203	Viral carcinogenesis	24.3451	0.00049975	0.00222616
path:hsa05322	Systemic lupus erythematosus	11.5714	0.00049975	0.00222616
path:hsa05323	Rheumatoid arthritis	14.0316	0.00049975	0.00222616
path:hsa05332	Graft-versus-host disease	7.74241	0.00049975	0.00222616
path:hsa05410	Hypertrophic cardiomyopathy (HCM)	6.23584	0.00049975	0.00222616
path:hsa05412	Arrhythmogenic right ventricular cardiomyopathy (ARVC)	6.23462	0.00049975	0.00222616
path:hsa05414	Dilated cardiomyopathy	5.94489	0.00049975	0.00222616
path:hsa04260	Cardiac muscle contraction	6.52718	0.0009995	0.0034169
path:hsa04512	ECM-receptor interaction	8.04727	0.0009995	0.0034169
path:hsa04620	Toll-like receptor signaling pathway	7.94243	0.0009995	0.0034169
path:hsa04723	Retrograde endocannabinoid signaling	7.06192	0.0009995	0.0034169
path:hsa04726	Serotonergic synapse	7.74437	0.0009995	0.0034169
path:hsa05120	Epithelial cell signaling in Helicobacter pylori infection	10.0622	0.0009995	0.0034169
path:hsa05132	Salmonella infection	10.4091	0.0009995	0.0034169
path:hsa05140	Leishmaniasis	11.1524	0.0009995	0.0034169
path:hsa05219	Bladder cancer	7.40491	0.0009995	0.0034169
path:hsa05330	Allograft rejection	5.52827	0.0009995	0.0034169
path:hsa04810	Regulation of actin cytoskeleton	4.65602	0.00149925	0.00479108
path:hsa05162	Measles	5.32583	0.00149925	0.00479108
path:hsa05218	Melanoma	9.65149	0.00149925	0.00479108
path:hsa04370	VEGF signaling pathway	5.12616	0.001999	0.005997
path:hsa04510	Focal adhesion	4.97848	0.001999	0.005997
path:hsa04622	RIG-I-like receptor signaling pathway	5.82366	0.001999	0.005997
path:hsa05168	Herpes simplex infection	5.09431	0.00249875	0.00720228
path:hsa05310	Asthma	4.88983	0.00249875	0.00720228
path:hsa04630	Jak-STAT signaling pathway	4.34262	0.0029985	0.00816259
path:hsa05160	Hepatitis C	4.93834	0.0029985	0.00816259
path:hsa05222	Small cell lung cancer	6.44391	0.0029985	0.00816259
path:hsa04610	Complement and coagulation cascades	5.11752	0.003998	0.0106856
path:hsa04650	Natural killer cell mediated cytotoxicity	4.29815	0.00449775	0.0115995
path:hsa05131	Shigellosis	4.81146	0.00449775	0.0115995
path:hsa04740	Olfactory transduction	4.23536	0.0049975	0.0124514
path:hsa04910	Insulin signaling pathway	4.3813	0.0049975	0.0124514
path:hsa04210	Apoptosis	4.41802	0.0069965	0.0168604
path:hsa05145	Toxoplasmosis	3.57433	0.0069965	0.0168604
path:hsa04930	Type II diabetes mellitus	4.30207	0.00749625	0.0174913
path:hsa05169	Epstein-Barr virus infection	3.50234	0.00749625	0.0174913
path:hsa04020	Calcium signaling pathway	3.69515	0.00849575	0.0195137
path:hsa03320	PPAR signaling pathway	3.59651	0.00949525	0.0205265
path:hsa04115	p53 signaling pathway	3.24444	0.00949525	0.0205265
path:hsa04920	Adipocytokine signaling pathway	3.43014	0.00949525	0.0205265
path:hsa04976	Bile secretion	3.03112	0.00949525	0.0205265
path:hsa04912	GnRH signaling pathway	3.59458	0.009995	0.0212937
path:hsa04144	Endocytosis	2.85747	0.0109945	0.0227633
path:hsa05320	Autoimmune thyroid disease	3.30307	0.0109945	0.0227633
path:hsa05100	Bacterial invasion of epithelial cells	3.57924	0.0114943	0.0234674
path:hsa04623	Cytosolic DNA-sensing pathway	2.85621	0.0124938	0.0251587
path:hsa05010	Alzheimer's disease	2.70296	0.0184908	0.0367316
path:hsa04742	Taste transduction	2.56901	0.0189905	0.0372214
path:hsa05130	Pathogenic Escherichia coli infection	2.93398	0.0194903	0.0376983
path:hsa05014	Amyotrophic lateral sclerosis (ALS)	2.96232	0.0204898	0.0391168
path:hsa05215	Prostate cancer	2.71182	0.0209895	0.0395571
path:hsa04310	Wnt signaling pathway	2.40312	0.0224888	0.0418462
path:hsa04960	Aldosterone-regulated sodium reabsorption	2.28688	0.0244878	0.0449963
path:hsa04150	mTOR signaling pathway	2.26368	0.0254873	0.0456906
path:hsa04530	Tight junction	2.30918	0.0254873	0.0456906
path:hsa04672	Intestinal immune network for IgA production	2.29964	0.025987	0.0460252
path:hsa04961	Endocrine and other factor-regulated calcium reabsorption	2.15696	0.033983	0.0594703
path:hsa04390	Hippo signaling pathway	2.08742	0.0349825	0.0604992
path:hsa04340	Hedgehog signaling pathway	2.04353	0.0374813	0.0640668
path:hsa04066	HIF-1 signaling pathway	2.11858	0.0389805	0.0658636
path:hsa04350	TGF-beta signaling pathway	1.97717	0.0449775	0.0750958
path:hsa05034	Alcoholism	1.98208	0.045977	0.0750958
path:hsa05210	Colorectal cancer	1.95	0.0454773	0.0750958
path:hsa05031	Amphetamine addiction	1.95211	0.0489755	0.0791143
path:hsa03008	Ribosome biogenesis in eukaryotes	-1.82361	0.051974	0.0812785
path:hsa04971	Gastric acid secretion	1.88883	0.0514743	0.0812785
path:hsa04972	Pancreatic secretion	1.90083	0.0509745	0.0812785
path:hsa05416	Viral myocarditis	1.75728	0.0544728	0.0842894
path:hsa03018	RNA degradation	1.69277	0.057971	0.087853
path:hsa04978	Mineral absorption	1.74694	0.0574713	0.087853
path:hsa04540	Gap junction	1.55734	0.0624688	0.0937031
path:hsa04722	Neurotrophin signaling pathway	1.56946	0.0744628	0.110566
path:hsa05030	Cocaine addiction	1.36227	0.0904548	0.132969
path:hsa04660	T cell receptor signaling pathway	1.51696	0.095952	0.139653
path:hsa04670	Leukocyte transendothelial migration	1.27363	0.104448	0.150528
path:hsa04110	Cell cycle	1.37208	0.108946	0.154697
path:hsa05220	Chronic myeloid leukemia	1.43035	0.109445	0.154697
path:hsa03015	mRNA surveillance pathway	-1.53303	0.118441	0.165817
path:hsa04724	Glutamatergic synapse	1.40401	0.124438	0.172569
path:hsa04330	Notch signaling pathway	1.21061	0.126437	0.173703
path:hsa04970	Salivary secretion	1.38106	0.13943	0.18978
path:hsa04721	Synaptic vesicle cycle	1.31177	0.149925	0.202192
path:hsa04320	Dorso-ventral axis formation	1.21503	0.16092	0.215047
path:hsa04122	Sulfur relay system	0.949725	0.174413	0.230979
path:hsa04962	Vasopressin-regulated water reabsorption	1.09786	0.185907	0.244003
path:hsa04012	ErbB signaling pathway	1.14813	0.188906	0.245744
path:hsa04270	Vascular smooth muscle contraction	1.08717	0.2004	0.25841
path:hsa04666	Fc gamma R-mediated phagocytosis	1.07626	0.204398	0.261274
path:hsa04130	SNARE interactions in vesicular transport	-1.01083	0.251374	0.318552
path:hsa05016	Huntington's disease	-0.95029	0.317841	0.399339
path:hsa04140	Regulation of autophagy	0.833194	0.323838	0.403425
path:hsa04713	Circadian entrainment	0.861531	0.334833	0.413617
path:hsa04973	Carbohydrate digestion and absorption	0.833877	0.341829	0.418741
path:hsa05217	Basal cell carcinoma	0.698938	0.381809	0.463851
path:hsa04728	Dopaminergic synapse	0.776777	0.392304	0.472694
path:hsa04662	B cell receptor signaling pathway	0.765806	0.403798	0.482588
path:hsa05214	Glioma	0.70379	0.416292	0.493507
path:hsa04727	GABAergic synapse	0.729398	0.426787	0.501901
path:hsa04725	Cholinergic synapse	0.611101	0.46027	0.536982
path:hsa05216	Thyroid cancer	0.591963	0.482759	0.558784
path:hsa05223	Non-small cell lung cancer	0.591447	0.49925	0.573358
path:hsa04744	Phototransduction	0.478751	0.524238	0.597387
path:hsa03013	RNA transport	-0.593587	0.531234	0.600703
path:hsa04664	Fc epsilon RI signaling pathway	0.551102	0.552224	0.613667
path:hsa04914	Progesterone-mediated oocyte maturation	0.525556	0.554723	0.613667
path:hsa05032	Morphine addiction	0.501916	0.555222	0.613667
path:hsa04114	Oocyte meiosis	-0.487178	0.585207	0.641981
path:hsa04916	Melanogenesis	0.462483	0.6007	0.654095
path:hsa04950	Maturity onset diabetes of the young	-0.394099	0.64068	0.68959
path:hsa05110	Vibrio cholerae infection	0.423269	0.642679	0.68959
path:hsa05211	Renal cell carcinoma	0.397705	0.665667	0.70908
path:hsa04710	Circadian rhythm	-0.367352	0.674163	0.711544
path:hsa05012	Parkinson's disease	0.36474	0.677661	0.711544
path:hsa04720	Long-term potentiation	-0.400289	0.687156	0.713421
path:hsa05221	Acute myeloid leukemia	-0.360403	0.689155	0.713421
path:hsa05212	Pancreatic cancer	0.30697	0.748626	0.769566
path:hsa04730	Long-term depression	0.224802	0.803598	0.82034
path:hsa03460	Fanconi anemia pathway	0.200323	0.818591	0.829882
path:hsa04141	Protein processing in endoplasmic reticulum	-0.0735631	0.936032	0.942443
path:hsa05213	Endometrial cancer	-0.041973	0.968516	0.968516
path:hsa04514	Cell adhesion molecules (CAMs)	NA	NA	NA
path:hsa04520	Adherens junction	NA	NA	NA
